# Rare variants in SLC34A3 explain missing heritability of urinary stone disease

**DOI:** 10.1101/2022.12.02.22283024

**Authors:** Omid Sadeghi-Alavijeh, Melanie MY Chan, Shabbir Moochhala, Genomics England Research Consortium, Sarah Howles, Daniel P. Gale, Detlef Böckenhauer

**Author notes:** Corresponding author: Detlef Böckenhauer. DPG and DB contributed equally.

## Abstract

Urinary stone disease (USD) is a major health burden affecting >10% of the UK population at some time. While stone disease is strongly associated with lifestyle, genetic factors also predispose to USD: common genetic variants at multiple loci from genome-wide association studies account for 5% of the estimated 45% heritability of the disorder. We investigated the extent to which rare genetic variation contributes to the unexplained heritability of USD.

Among participants of the UK 100,000 genome project, we identified 374 unrelated individuals assigned diagnostic codes indicative of USD. We performed whole genome gene-based variant burden testing and polygenic risk scoring against a control population of 24,930 genetic ancestry matched controls.

We observed (and replicated in an independent dataset) exome-wide significant enrichment (P=2.61×10-07) of monoallelic rare, predicted damaging variants in SLC34A3 (previously associated with autosomal recessive hereditary hypophosphataemic rickets with hypercalciuria) present in 19 (5%) cases compared with 1.6% of controls. The risk of USD with a monoallelic SLC34A3 variant (OR=3.75, 95% CI 2.27-5.91) was greater than the top decile of polygenic risk (OR=2.31, 95% CI 1.12-3.51). Addition of the SLC34A3 variant binary to a linear model including polygenic score increased the estimated variance explained, increasing the liability adjusted pseudo-R2 from 5.1% to 14.2%. We also observed significant association at OR9K2, an olfactory receptor, but this signal was not replicated.

In this cohort rare variants in SLC34A3 were the most important genetic risk factor for USD, with levels of pathogenicity intermediate between the fully penetrant rare variants linked with Mendelian disorders and the weaker effects of common variants associated with USD. These findings explain some of the heritability unexplained by prior common variant GWAS.
