## Supplementary table 1 for "Rare variants in SLC34A3 explain missing heritability of urinary stone disease"

### Sheet: Codes_for_stones
Supplementary table 1- list of terms used to create HES derived cohorts (sheet 1); list of codes used to exclude cases from controls (sheet2): these sheets have the coded terms from the Hospital Episode Statistics tables used to find extra stone cases and exclude patients from the control cohorts. Each column represents the code source (HPO/SNOMED/ICD-10), the code itself and the free-hand text f…
HES codes used to get more cases
SNOMED | 95570007: Kidney stone
SNOMED | 236710009: Calculus in renal pelvis
SNOMED | 236144006: Open stone operation on kidney or renal pelvis
SNOMED | 236708007: Calyceal renal calculus
SNOMED | 168041003: O/E: renal calculus
SNOMED | 24376003: Extracorporeal shockwave lithotripsy of the kidney
SNOMED | 16620001: Kidney stone analysis
SNOMED | 275893001: Phosphate kidney stone
SNOMED | 699322002: Matrix stone of kidney
SNOMED | 42041003: Percutaneous extraction of kidney stone with fragmentation procedure
SNOMED | 53514001: Ultrasonic fragmentation of urinary stone through percutaneous nephrostomy
SNOMED | 48638002: Nephrocalcinosis
HPO | HP:0000121: Nephrocalcinosis
SNOMED | 236446001: Cortical nephrocalcinosis
HPO | HP:0012409: Cortical nephrocalcinosis
SNOMED | 236445002: Macroscopic nephrocalcinosis
SNOMED | 236447005: Medullary nephrocalcinosis
HPO | HP:0012408: Medullary nephrocalcinosis
SNOMED | 236444003: Microscopic nephrocalcinosis
HPO | HP:0008327: Microscopic nephrocalcinosis
HPO | HP:0000787: Nephrolithiasis
HPO | HP:0004724: Calcium nephrolithiasis
HPO | HP:0008672: Calcium oxalate nephrolithiasis
HPO | HP:0012580: Calcium phosphate nephrolithiasis
HPO | HP:0000791: Uric acid nephrolithiasis
SNOMED | 386200002: Removal of calculus of renal pelvis through percutaneous nephrostomy
SNOMED | 243220005: Postural drainage after nephrolithotripsy
SNOMED | 274401005: Uric acid renal calculus
SNOMED | 6722002: Nephrolithotomy for removal of calculus

### Sheet: control_codes
HES codes to exclude from controls
Codes used to remove from controls:
stones:
SNOMED | 95570007: Kidney stone
SNOMED | 236710009: Calculus in renal pelvis
SNOMED | 236144006: Open stone operation on kidney or renal pelvis
SNOMED | 236708007: Calyceal renal calculus
SNOMED | 168041003: O/E: renal calculus
SNOMED | 24376003: Extracorporeal shockwave lithotripsy of the kidney
SNOMED | 16620001: Kidney stone analysis
SNOMED | 275893001: Phosphate kidney stone
SNOMED | 699322002: Matrix stone of kidney
SNOMED | 42041003: Percutaneous extraction of kidney stone with fragmentation procedure
SNOMED | 69516009: Functional state after urinary stone passed
SNOMED | 53514001: Ultrasonic fragmentation of urinary stone through percutaneous nephrostomy
HPO | HP:0000787: Nephrolithiasis
SNOMED | 175943000: Anatrophic nephrolithotomy
HPO | HP:0004724: Calcium nephrolithiasis
SNOMED | 862911000000100: Laparoscopic nephrolithotomy
SNOMED | 175942005: Simple nephrolithotomy
HPO | HP:0030035: Struvite nephrolithiasis
HPO | HP:0000804: Xanthine nephrolithiasis
HPO | HP:0008672: Calcium oxalate nephrolithiasis
HPO | HP:0012580: Calcium phosphate nephrolithiasis
SNOMED | 29737003: Nephrolithotomy by secondary operation
SNOMED | 175954005: Percutaneous nephrolithotomy without disintegration
SNOMED | 243220005: Postural drainage after nephrolithotripsy
SNOMED | 6722002: Nephrolithotomy for removal of calculus
SNOMED | 431742000: Percutaneous nephrolithotomy using fluoroscopic guidance
SNOMED | 274401005: Uric acid renal calculus
SNOMED | 811661000000104: Mobile image intensifier guided percutaneous nephrolithotomy
SNOMED | 76005006: Nephrolithotomy for removal of staghorn calculus
Genomics England Rare Disease | Renal tract calcification (or Nephrolithiasis or nephrocalcinosis)
SNOMED | 236713006: X-linked recessive nephrolithiasis with renal failure
SNOMED | 48638002: Nephrocalcinosis
HPO | HP:0000121: Nephrocalcinosis
SNOMED | 236446001: Cortical nephrocalcinosis
HPO | HP:0012409: Cortical nephrocalcinosis
NOMED | 236445002: Macroscopic nephrocalcinosis
SNOMED | 236447005: Medullary nephrocalcinosis
HPO | HP:0012408: Medullary nephrocalcinosis
SNOMED | 236444003: Microscopic nephrocalcinosis
HPO | HP:0008327: Microscopic nephrocalcinosis
SNOMED | 276584001: Neonatal nephrocalcinosis
SNOMED | 253884000: Medullary sponge kidney with nephrocalcinosis
SNOMED | 253885004: Medullary sponge kidney without nephrocalcinosis
SNOMED | 236465009: Bartter's syndrome with hypercalciuria and nephrocalcinosis
SNOMED | 109477002: Enamel-renal syndrome
Genomics England Rare Disease | Renal tract calcification (or Nephrolithiasis or nephrocalcinosis)
SNOMED | 717787005: Familial hypomagnesemia hypercalciuria nephrocalcinosis with severe ocular involvement
SNOMED | 725033008: Familial primary hypomagnesemia with hypercalciuria and nephrocalcinosis without severe ocular involvement
renal tubular acidosis:
SNOMED | 95570007: Kidney stone
SNOMED | 236710009: Calculus in renal pelvis
SNOMED | 236144006: Open stone operation on kidney or renal pelvis
SNOMED | 236708007: Calyceal renal calculus
SNOMED | 168041003: O/E: renal calculus
SNOMED | 24376003: Extracorporeal shockwave lithotripsy of the kidney
SNOMED | 16620001: Kidney stone analysis
SNOMED | 275893001: Phosphate kidney stone
SNOMED | 699322002: Matrix stone of kidney
SNOMED | 42041003: Percutaneous extraction of kidney stone with fragmentation procedure
SNOMED | 69516009: Functional state after urinary stone passed
SNOMED | 53514001: Ultrasonic fragmentation of urinary stone through percutaneous nephrostomy
HPO | HP:0000787: Nephrolithiasis
SNOMED | 175943000: Anatrophic nephrolithotomy
HPO | HP:0004724: Calcium nephrolithiasis
SNOMED | 862911000000100: Laparoscopic nephrolithotomy
SNOMED | 175942005: Simple nephrolithotomy
HPO | HP:0030035: Struvite nephrolithiasis
HPO | HP:0000804: Xanthine nephrolithiasis
HPO | HP:0008672: Calcium oxalate nephrolithiasis
HPO | HP:0012580: Calcium phosphate nephrolithiasis
SNOMED | 29737003: Nephrolithotomy by secondary operation
SNOMED | 175954005: Percutaneous nephrolithotomy without disintegration
SNOMED | 243220005: Postural drainage after nephrolithotripsy
SNOMED | 6722002: Nephrolithotomy for removal of calculus
SNOMED | 431742000: Percutaneous nephrolithotomy using fluoroscopic guidance
SNOMED | 274401005: Uric acid renal calculus
SNOMED | 811661000000104: Mobile image intensifier guided percutaneous nephrolithotomy
SNOMED | 76005006: Nephrolithotomy for removal of staghorn calculus
Genomics England Rare Disease | Renal tract calcification (or Nephrolithiasis or nephrocalcinosis)
SNOMED | 236713006: X-linked recessive nephrolithiasis with renal failure
SNOMED | 48638002: Nephrocalcinosis
HPO | HP:0000121: Nephrocalcinosis
SNOMED | 236446001: Cortical nephrocalcinosis
HPO | HP:0012409: Cortical nephrocalcinosis
SNOMED | 236445002: Macroscopic nephrocalcinosis
SNOMED | 236447005: Medullary nephrocalcinosis
HPO | HP:0012408: Medullary nephrocalcinosis
SNOMED | 236444003: Microscopic nephrocalcinosis
HPO | HP:0008327: Microscopic nephrocalcinosis
SNOMED | 276584001: Neonatal nephrocalcinosis
SNOMED | 253884000: Medullary sponge kidney with nephrocalcinosis
SNOMED | 253885004: Medullary sponge kidney without nephrocalcinosis
SNOMED | 236465009: Bartter's syndrome with hypercalciuria and nephrocalcinosis
SNOMED | 109477002: Enamel-renal syndrome
Genomics England Rare Disease | Renal tract calcification (or Nephrolithiasis or nephrocalcinosis)
SNOMED | 717787005: Familial hypomagnesemia hypercalciuria nephrocalcinosis with severe ocular involvement
SNOMED | 725033008: Familial primary hypomagnesemia with hypercalciuria and nephrocalcinosis without severe ocular involvement
urothelial, bladder, kidney cancer:
SNOMED | 363518003: Malignant tumor of kidney
SNOMED | 94360002: Secondary malignant neoplasm of kidney
HPO | HP:0009726: Renal neoplasm
SNOMED | 126881002: Neoplasm of renal pelvis
SNOMED | 92165001: Benign neoplasm of kidney
SNOMED | 92319008: Benign neoplasm of renal pelvis
ICD10 | C65: Malignant neoplasm of renal pelvis
SNOMED | 93985007: Primary malignant neoplasm of renal pelvis
SNOMED | 94514000: Secondary malignant neoplasm of renal pelvis
SNOMED | 722274008: Excision of neoplasm of kidney
ICD10 | C64: Malignant neoplasm of kidney, except renal pelvis
SNOMED | 448215006: Carcinoma of renal pelvis
SNOMED | 95025009: Neoplasm of uncertain behavior of renal pelvis
ICD10 | C79.0: Secondary malignant neoplasm of kidney and renal pelvis
SNOMED | 722149000: Chronic kidney disease following excision of renal neoplasm
SNOMED | 188252005: Malignant tumor of renal calyx
SNOMED | 94889006: Neoplasm of uncertain behavior of kidney
SNOMED | 126880001: Neoplasm of kidney
SNOMED | 93849006: Primary malignant neoplasm of kidney
SNOMED | 765474002: Percutaneous cryotherapy of neoplasm of left kidney
SNOMED | 765475001: Percutaneous cryotherapy of neoplasm of right kidney
SNOMED | 188250002: Malignant tumor of kidney parenchyma
SNOMED | 16550201000119105: CT guided percutaneous cryoablation of neoplasm of left kidney
SNOMED | 16550151000119102: CT guided percutaneous cryoablation of neoplasm of right kidney
SNOMED | 716748002: CT guided percutaneous irreversible electroporation ablation of neoplasm of kidney
SNOMED | 609168009: Percutaneous cryoablation of neoplasm of kidney using computed tomography guidance
Genomics England Cancer Subtype | Urothelial Carcinoma
Genomics England Cancer Subtype | Urothelial (In Situ)
ICDO | 81303: Papillary transitional cell carcinoma
ICDO | 81203: Transitional cell carcinoma, NOS
ICDO | 81201: Urothelial papilloma, NOS
SNOMED | 733135005: Primary urothelial carcinoma of paraurethral gland
ICDO | 81202: Transitional cell carcinoma in situ
ICDO | 81302: Papillary transitional cell carcinoma, non-invasive
SNOMED | 724468006: Primary urothelial carcinoma of overlapping lesion of urinary organ
ICDO | 81301: Papillary transitional cell neoplasm of low malignant potential
SNOMED | 399326009: Malignant tumor of urinary bladder
SNOMED | 425066001: Carcinoma of urinary bladder, invasive
SNOMED | 425231005: Carcinoma of urinary bladder, superficial
SNOMED | 92546004: Cancer in situ of urinary bladder
SNOMED | 722089009: Obstructive nephropathy due to bladder cancer
SNOMED | 94186002: Secondary malignant neoplasm of bladder
HPO | HP:0009725: Bladder neoplasm
SNOMED | 126885006: Neoplasm of bladder
ICD10 | C67: Malignant neoplasm of bladder
SNOMED | 126891008: Neoplasm of urinary bladder neck
SNOMED | 93689003: Primary malignant neoplasm of bladder
ckd:
SNOMED | 90708001: Kidney disease
Genomics England Rare Disease | Proteinuric renal disease
ICD10 | N18: Chronic kidney disease
SNOMED | 709044004: Chronic kidney disease
HPO | HP:0012622: Chronic kidney disease
ICD10 | N18.9: Chronic kidney disease, unspecified
SNOMED | 431855005: Chronic kidney disease stage 1
SNOMED | 431856006: Chronic kidney disease stage 2
SNOMED | 433144002: Chronic kidney disease stage 3
SNOMED | 431857002: Chronic kidney disease stage 4
SNOMED | 433146000: Chronic kidney disease stage 5
HPO | HP:0012623: Stage 1 chronic kidney disease
HPO | HP:0012624: Stage 2 chronic kidney disease
HPO | HP:0012625: Stage 3 chronic kidney disease
HPO | HP:0012626: Stage 4 chronic kidney disease
HPO | HP:0003774: Stage 5 chronic kidney disease
SNOMED | 700378005: Chronic kidney disease stage 3A
SNOMED | 700379002: Chronic kidney disease stage 3B
SNOMED | 714152005: Chronic kidney disease stage 5 on dialysis
SNOMED | 714153000: Chronic kidney disease stage 5 with transplant
ICD10 | N28.0: Ischaemia and infarction of kidney
ICD10 | N28.8: Other specified disorders of kidney and ureter
ICD10 | N28.9: Disorder of kidney and ureter, unspecified
ICD10 | N28.1: Cyst of kidney
ICD10 | N29.0: Late syphilis of kidney[A52.7]
ICD10 | N29.1: Other disorders of kidney and ureter in infectious and parasitic diseases classified elsewhere
ICD10 | N29.8: Other disorders of kidney and ureter in other diseases classified elsewhere
HPO | HP:0000112: Nephropathy
ICD10 | N18.5: Chronic kidney disease, stage 5
ICD10 | N18.4: Chronic kidney disease, stage 4
ICD10 | N18.1: Chronic kidney disease, stage 1
ICD10 | N18.3: Chronic kidney disease, stage 3
ICD10 | N18.2: Chronic kidney disease, stage 2
PTH:
Genomics England Rare Disease | Parathyroid cancer
SNOMED | 66999008: Hyperparathyroidism
HPO | HP:0000843: Hyperparathyroidism
SNOMED | 237653008: Familial hyperparathyroidism
ICD10 | E21.2: Other hyperparathyroidism
ICD10 | E21.0: Primary hyperparathyroidism
SNOMED | 254119005: Neonatal hyperparathyroidism
ICD10 | E21.3: Hyperparathyroidism, unspecified
SNOMED | 29326002: Ectopic hyperparathyroidism
ICD10 | E20: Hypoparathyroidism
SNOMED | 36976004: Hypoparathyroidism
HPO | HP:0000829: Hypoparathyroidism
SNOMED | 75316000: Autoimmune hypoparathyroidism
HPO | HP:0011771: Autoimmune hypoparathyroidism
HPO | HP:0008198: Congenital hypoparathyroidism
ICD10 | E20.9: Hypoparathyroidism, unspecified
ICD10 | E20.0: Idiopathic hypoparathyroidism
SNOMED | 237654002: Idiopathic hypoparathyroidism
SNOMED | 63981007: Neonatal hypoparathyroidism
ICD10 | E20.8: Other hypoparathyroidism
SNOMED | 717903003: Secondary hypoparathyroidism
SNOMED | 725036000: Familial isolated hypoparathyroidism
SNOMED | 237657009: Hypoparathyroidism - autosomal dominant
SNOMED | 237655001: Hypoparathyroidism - X-linked
Genomics England Rare Disease | Familial or syndromic hypoparathyroidism
SNOMED | 711152006: Autosomal dominant hypocalcemia
SNOMED | 11244009: Polyglandular autoimmune syndrome, type 1
SNOMED | 717898002: Hereditary isolated hypoparathyroidism due to impaired parathormone secretion
SNOMED | 58976002: Pseudohypoparathyroidism
ICD10 | N25.8: Other disorders resulting from impaired renal tubular function
ICD10 | E21.1: Secondary hyperparathyroidism, not elsewhere classified
ICD10 | P72.8: Other specified transitory neonatal endocrine disorders
ICD10 | E34.2: Ectopic hormone secretion, not elsewhere classified
ICD10 | E89.2: Postprocedural hypoparathyroidism
ICD10 | P71.4: Transitory neonatal hypoparathyroidism
ICD10 | E83.5: Disorders of calcium metabolism
ICD10 | D89.8: Other specified disorders involving the immune mechanism, not elsewhere classified
ICD10 | E20.1: Pseudohypoparathyroidism
HPO | HP:0000852: Pseudohypoparathyroidism
IBD, short gut:
SNOMED | 26629001: Short bowel syndrome
ICD10 | M81.3: Postsurgical malabsorption osteoporosis
HPO | HP:0002024: Malabsorption
SNOMED | 197476001: Intestinal malabsorption
SNOMED | 24526004: Inflammatory bowel disease
SNOMED | 6382002: Chronic inflammatory small bowel disease
SNOMED | 359664009: Idiopathic chronic inflammatory bowel disease
SNOMED | 700104004: Management of inflammatory bowel disease
SNOMED | 909671000000101: Dietary education for inflammatory bowel disease
SNOMED | 38258006: Hyperalimentation formula for inflammatory bowel disease
SNOMED | 239809007: Juvenile arthritis of inflammatory bowel disease
Genomics England Rare Disease | Infantile enterocolitis and monogenic inflammatory bowel disease
SNOMED | 239814006: Seronegative arthritis secondary to inflammatory bowel disease
SNOMED | 721686000: Inflammatory polyps co-occurrent and due to inflammatory bowel disease
ICD10 | K91.2: Postsurgical malabsorption, not elsewhere classified
ICD10 | Q43.8: Other specified congenital malformations of intestine
ICD10 | K90.3: Pancreatic steatorrhoea
ICD10 | K90.1: Tropical sprue
ICD10 | K90.9: Intestinal malabsorption, unspecified
ICD10 | K90.4: Malabsorption due to intolerance, not elsewhere classified
ICD10 | K90.2: Blind loop syndrome, not elsewhere classified
ICD10 | K90.8: Other intestinal malabsorption
ICD10 | K90.0: Coeliac disease
ICD10 | K51.8: Other ulcerative colitis
ICD10 | K51.5: Left sided colitis
ICD10 | K52.2: Allergic and dietetic gastroenteritis and colitis
ICD10 | K51.9: Ulcerative colitis, unspecified
ICD10 | K51.2: Ulcerative (chronic) proctitis
ICD10 | K50.1: Crohn disease of large intestine
ICD10 | K51.0: Ulcerative (chronic) pancolitis
ICD10 | K50.9: Crohn disease, unspecified
ICD10 | K51.4: Inflammatory polyps
ICD10 | K50.8: Other Crohn disease
ICD10 | K52.0: Gastroenteritis and colitis due to radiation
ICD10 | K52.9: Noninfective gastroenteritis and colitis, unspecified
ICD10 | K52.1: Toxic gastroenteritis and colitis
ICD10 | K51.3: Ulcerative (chronic) rectosigmoiditis
ICD10 | K50.0: Crohn disease of small intestine
ICD10 | K52.8: Other specified noninfective gastroenteritis and colitis
ICD10 | K52.3: Indeterminate colitis
gastric_bypass:
SNOMED | 442338001: Bypass of stomach
SNOMED | 11127003: Esophagogastrostomy, antesternal or antethoracic
SNOMED | 708983005: Laparoscopic bypass of stomach
SNOMED | 30803004: Printen and Mason operation, high gastric bypass
SNOMED | 698450007: History of bypass of stomach
SNOMED | 173747005: Roux-en-Y gastrojejunostomy
OPCS | G051: Bypass of oesophagus by anastomosis of oesophagus to oesophagus
OPCS | G059: Unspecified bypass of oesophagus
OPCS | G056: Bypass of oesophagus by interposition of colon NEC
OPCS | G055: Bypass of oesophagus by interposition of microvascularly attached colon
OPCS | G054: Bypass of oesophagus by interposition of jejunum NEC
OPCS | G052: Bypass of oesophagus by anastomosis of oesophagus to stomach
OPCS | G053: Bypass of oesophagus by interposition of microvascularly attached jejunum
OPCS | G058: Other specified bypass of oesophagus
OPCS | G302: Partitioning of stomach NEC
OPCS | G328: Other specified connection of stomach to transposed jejunum
OPCS | G274: Total gastrectomy and anastomosis of oesophagus to transposed jejunum
OPCS | G282: Partial gastrectomy and anastomosis of stomach to transposed jejunum
OPCS | G320: Conversion from previous anastomosis of stomach to transposed jejunum
OPCS | G321: Bypass of stomach by anastomosis of stomach to transposed jejunum
OPCS | G324: Closure of connection of stomach to transposed jejunum
OPCS | G323: Conversion to anastomosis of stomach to transposed jejunum
OPCS | G322: Revision of anastomosis of stomach to transposed jejunum
OPCS | G329: Unspecified connection of stomach to transposed jejunum
OPCS | G325: Attention to connection of stomach to transposed jejunum
crystals in urine:
SNOMED | 46784006: Crystalluria
HPO | HP:0020074: Crystalluria
HPO | HP:0020176: Cholesterol crystalluria
HPO | HP:0020075: Leucine crystalluria
SNOMED | 102865001: Uric acid crystalluria
HPO | HP:0003526: Orotic acid crystalluria
HPO | HP:0020146: Calcium carbonate crystalluria
HPO | HP:0020145: Calcium oxalate crystalluria
HPO | HP:0020144: Calcium phosphate crystalluria
HPO | HP:0008672: Calcium oxalate nephrolithiasis
SNOMED | 444717006: Calcium oxalate urolithiasis
SNOMED | 314106006: Calculus calcium oxalate content
SNOMED | 102854006: Urinary crystal, calcium oxalate
SNOMED | 168074003: Calculus = calcium oxalate
SNOMED | 359841009: Calcium oxalate measurement
SNOMED | 412882008: Urine calcium oxalate measurement
SNOMED | 117481001: Urinary crystal, calcium oxalate dihydrate
SNOMED | 117482008: Urinary crystal, calcium oxalate monohydrate
SNOMED | 23779000: Crystal identification, urine
SNOMED | 167340007: Urine microscopy for crystals
SNOMED | 365688004: Urine microscopy: crystals - finding
SNOMED | 167345002: Urine microscopy: cysteine crystals
SNOMED | 167346001: Urine microscopy: leucine crystals
SNOMED | 167344003: Urine microscopy: phosphate crystals
SNOMED | 167347005: Urine microscopy: tyrosine crystals
SNOMED | 167342004: Urine microscopy: Ca oxalate crystal
SNOMED | 167343009: Urine microscopy: uric acid crystals
ICD10 | R82.9: Other and unspecified abnormal findings in urine
ICD10 | N13.6: Pyonephrosis
ICD10 | N13.2: Hydronephrosis with renal and ureteral calculous obstruction
ICD10 | N21.8: Other lower urinary tract calculus
ICD10 | N20.0: Calculus of kidney
ICD10 | N21.1: Calculus in urethra
ICD10 | N20.2: Calculus of kidney with calculus of ureter
ICD10 | N21.0: Calculus in bladder
ICD10 | N20.1: Calculus of ureter
ICD10 | N21.9: Calculus of lower urinary tract, unspecified
ICD10 | N20.9: Urinary calculus, unspecified
